# Childhood Maltreatment Causally Associated with Osteoarthritis: A Mendelian Randomization Study

**DOI:** 10.1101/2025.11.25.25340987

**Authors:** Zekai Yu, Jianyu Zhu

**Author notes:** **Corresponding authors**: Jianyu Zhu.

## Abstract

**Background:** To explore the causal relationship between childhood maltreatment (CM) and osteoarthritis (OA) and identify mediating factors such as major depressive disorder (MDD), body mass index (BMI), alcohol intake frequency, educational attainment, and smoking initiation.

**Methods:** Univariable and multivariable Mendelian randomization (MR) analyses were conducted to assess the causal associations and the mediating effects of the specified risk factors.

**Results:** The analyses provided robust evidence supporting a causal association between CM and an increased risk of OA (OR=1.682, CI=1.414-2.001). Sensitivity analyses confirmed the consistency of these associations, with no significant outliers detected. Mediation analysis showed that BMI accounted for 13.46% of the CM-OA association (beta indirect association=0.070, CI=0.030-0.089), MDD for 8.27% (beta indirect association=0.043, CI=0.033-0.140), smoking initiation for 11.73% (beta indirect association=0.061, CI=0.017-0.063), alcohol intake frequency for 30.00% (beta indirect association=0.156, CI=0.016-0.062), and educational attainment for 26.23% (beta indirect association=0.132, CI=0.013-0.054).

**Conclusions:** Our findings suggest a genetically supported causal relationship between CM and OA, with BMI, MDD, alcohol intake frequency, educational attainment, and smoking initiation serving as significant mediators.
