## Supplemental Table 1 for "Childhood Maltreatment Causally Associated with Osteoarthritis: A Mendelian Randomization Study"

### Sheet: Catalogue
Supplementary material
Childhood Maltreatment Causally Associated with Osteoarthritis: A Mendelian Randomization Study
Catalogue
Table S1. Instrumental variables for CM
Table S2. Replication of MR estimates of the causal association between CM and OA (ukb-b-14486) using the MR-MOE method
Table S3. MR estimate the association between CM and mediators (ie. BMI、MDD、Alcohol intake frequency、Educational attainment、Smoking initiation)
Table S4. MR estimate the association between mediators (ie. BMI、MDD、Alcohol intake frequency、Educational attainment、Smoking initiation) and OA
Table S5. Analysis of potential bias due to samples overalp

### Sheet: Table S1
Table S1. Instrumental variables for CM
SNP	Effect allele	Other allele	Exposure (CM)				R2	F	MR-MoE
			Beta	EAF	SE	P			HF	DF
rs1859100	T	G	-0.021	0.468	0.003	8.7e-10	0.000203	37.601	TRUE	FALSE
rs35560901	A	G	-0.024	0.324	0.004	4.84e-11	0.000233	43.243	TRUE	FALSE
rs3851357	A	G	-0.025	0.179	0.004	2.79e-08	0.000166	30.847	FALSE	FALSE
rs3896224	A	G	0.02	0.55	0.003	7.1e-09	0.000181	33.512	FALSE	FALSE
rs4702	A	G	-0.026	0.563	0.003	1.01e-13	0.000298	55.338	FALSE	FALSE
rs4895718	T	C	-0.02	0.641	0.004	4.59e-08	0.000161	29.877	FALSE	FALSE
rs611531	A	G	-0.024	0.243	0.004	1.02e-08	0.000177	32.798	FALSE	FALSE
rs61818983	A	G	0.02	0.529	0.004	1.64e-08	0.000172	31.877	FALSE	FALSE
rs77987546	T	C	0.021	0.412	0.004	7.28e-09	0.00018	33.454	TRUE	FALSE
Abbreviations: CM: Childhood maltreatment; HF: Heterogeneity filtered; DF: Directional filtered

### Sheet: Table S2
Table S1. Replication of MR estimates of the causal association between CM and OA (ukb-b-14486) using the MR-MOE method
exposure	outcome	method	nsnp	b	se	ci_low	ci_upp	pval	steiger_filtered	outlier_filtered	selection	method2	MOE
CM	OA	Penalised median	9	0.0405984	0.0125676	0.0159665	0.0652304	0.00123611	FALSE	TRUE	HF	Penalised median - HF	0.79
CM	OA	FE IVW	9	0.044371	0.00893168	0.0268649	0.0618771	6.77095e-07	FALSE	TRUE	HF	FE IVW - HF	0.73
CM	OA	Simple median	9	0.0539212	0.0134595	0.027541	0.0803014	6.17104e-05	FALSE	TRUE	HF	Simple median - HF	0.72
CM	OA	Simple median	10	0.0453848	0.0125428	0.0208014	0.0699682	0.000296427	FALSE	FALSE	Tophits	Simple median - Tophits	0.7
CM	OA	Weighted median	9	0.0405984	0.0125234	0.0160529	0.0651439	0.0011878	FALSE	TRUE	HF	Weighted median - HF	0.7
CM	OA	RE IVW	9	0.044371	0.00893168	0.0268649	0.0618771	0.00109609	TRUE	TRUE	DF + HF	RE IVW - DF + HF	0.7
CM	OA	Weighted median	9	0.0405984	0.0133582	0.0144169	0.0667799	0.00237189	TRUE	TRUE	DF + HF	Weighted median - DF + HF	0.69
CM	OA	Penalised median	10	0.0365329	0.0128997	0.01125	0.0618158	0.00462465	TRUE	FALSE	DF	Penalised median - DF	0.67
CM	OA	Penalised median	9	0.0405984	0.0127291	0.0156499	0.065547	0.00142557	TRUE	TRUE	DF + HF	Penalised median - DF + HF	0.67
CM	OA	FE IVW	10	0.0371197	0.00898351	0.0158443	0.0583952	3.59645e-05	TRUE	FALSE	DF	FE IVW - DF	0.66
CM	OA	FE IVW	10	0.0371197	0.00898351	0.0158443	0.0583952	3.59645e-05	FALSE	FALSE	Tophits	FE IVW - Tophits	0.64
CM	OA	Simple mean	9	0.0421558	0.00897403	0.0245667	0.0597449	0.00154639	FALSE	TRUE	HF	Simple mean - HF	0.63
CM	OA	Simple mean	10	0.0360943	0.0104829	0.0155479	0.0566407	0.0073536	TRUE	FALSE	DF	Simple mean - DF	0.63
CM	OA	RE IVW	10	0.0371197	0.0108548	0.0158443	0.0583952	0.0076321	TRUE	FALSE	DF	RE IVW - DF	0.62
CM	OA	Simple median	9	0.0539212	0.0137289	0.0270131	0.0808293	8.58063e-05	TRUE	TRUE	DF + HF	Simple median - DF + HF	0.62
CM	OA	Simple mean	10	0.0360943	0.0104829	0.0155479	0.0566407	0.0073536	FALSE	FALSE	Tophits	Simple mean - Tophits	0.6
CM	OA	RE IVW	9	0.044371	0.00893168	0.0268649	0.0618771	0.00109609	FALSE	TRUE	HF	RE IVW - HF	0.6
CM	OA	Weighted median	10	0.0347381	0.0128384	0.00957533	0.0599009	0.00681402	FALSE	FALSE	Tophits	Weighted median - Tophits	0.59
CM	OA	Simple mean	9	0.0421558	0.00897403	0.0245667	0.0597449	0.00154639	TRUE	TRUE	DF + HF	Simple mean - DF + HF	0.56
CM	OA	Simple mode	10	0.0574332	0.0222837	0.0137579	0.101109	0.0298254	FALSE	FALSE	Tophits	Simple mode - Tophits	0.55
CM	OA	FE Egger	10	-0.0575578	0.10001	-0.290135	0.17502	0.564939	FALSE	FALSE	Tophits	FE Egger - Tophits	0.54
CM	OA	Weighted median	10	0.0347381	0.013167	0.00893122	0.0605451	0.00833313	TRUE	FALSE	DF	Weighted median - DF	0.54
CM	OA	FE IVW	9	0.044371	0.00893168	0.0268649	0.0618771	6.77095e-07	TRUE	TRUE	DF + HF	FE IVW - DF + HF	0.54
CM	OA	Weighted mode	9	0.0256423	0.0206841	-0.0148977	0.0661823	0.250211	TRUE	TRUE	DF + HF	Weighted mode - DF + HF	0.54
CM	OA	RE IVW	10	0.0371197	0.0108548	0.0158443	0.0583952	0.0076321	FALSE	FALSE	Tophits	RE IVW - Tophits	0.53
CM	OA	Weighted mode	10	0.0381722	0.0209336	-0.00285695	0.0792014	0.10154	FALSE	FALSE	Tophits	Weighted mode - Tophits	0.53
CM	OA	Penalised mode	10	0.03861	0.0206357	-0.00183529	0.0790553	0.0941444	TRUE	FALSE	DF	Penalised mode - DF	0.53
CM	OA	Penalised median	10	0.0365329	0.0131684	0.0107234	0.0623425	0.00553223	FALSE	FALSE	Tophits	Penalised median - Tophits	0.52
CM	OA	Weighted mode	9	0.0256423	0.0223506	-0.018164	0.0694486	0.284417	FALSE	TRUE	HF	Weighted mode - HF	0.52
CM	OA	Simple median	10	0.0453848	0.01223	0.0214145	0.0693552	0.000206485	TRUE	FALSE	DF	Simple median - DF	0.51
CM	OA	Penalised mode	10	0.03861	0.0215818	-0.00368958	0.0809096	0.107239	FALSE	FALSE	Tophits	Penalised mode - Tophits	0.5
CM	OA	Penalised mode	9	0.0256423	0.0227038	-0.0188564	0.070141	0.291443	FALSE	TRUE	HF	Penalised mode - HF	0.46
CM	OA	RE Egger	9	-0.0649744	0.0880021	-0.237458	0.10751	0.484327	TRUE	TRUE	DF + HF	RE Egger - DF + HF	0.46
CM	OA	FE Egger	10	-0.0575578	0.10001	-0.290135	0.17502	0.564939	TRUE	FALSE	DF	FE Egger - DF	0.44
CM	OA	FE Egger	9	-0.0649744	0.0880021	-0.237458	0.10751	0.460315	FALSE	TRUE	HF	FE Egger - HF	0.43
CM	OA	Simple mode	10	0.0574332	0.0210532	0.0161698	0.0986967	0.0233004	TRUE	FALSE	DF	Simple mode - DF	0.43
CM	OA	Penalised mode	9	0.0256423	0.0209073	-0.0153353	0.06662	0.254891	TRUE	TRUE	DF + HF	Penalised mode - DF + HF	0.43
CM	OA	RE Egger	10	-0.0575578	0.118662	-0.290135	0.17502	0.64064	FALSE	FALSE	Tophits	RE Egger - Tophits	0.42
CM	OA	Simple mode	9	0.0598182	0.0235502	0.0136607	0.105976	0.0347092	FALSE	TRUE	HF	Simple mode - HF	0.41
CM	OA	Simple mode	9	0.0598182	0.0217311	0.0172261	0.10241	0.0249563	TRUE	TRUE	DF + HF	Simple mode - DF + HF	0.4
CM	OA	RE Egger	10	-0.0575578	0.118662	-0.290135	0.17502	0.64064	TRUE	FALSE	DF	RE Egger - DF	0.39
CM	OA	Weighted mode	10	0.0381722	0.0203569	-0.00172662	0.0780711	0.0935277	TRUE	FALSE	DF	Weighted mode - DF	0.38
CM	OA	RE Egger	9	-0.0649744	0.0880021	-0.237458	0.10751	0.484327	FALSE	TRUE	HF	RE Egger - HF	0.35
CM	OA	FE Egger	9	-0.0649744	0.0880021	-0.237458	0.10751	0.460315	TRUE	TRUE	DF + HF	FE Egger - DF + HF	0.33
Abbreviations: CM: Childhood maltreatment; OA: Osteoarthritis; FE IVW: Fix Effects Inverse Variance Weighting; RE IVW: Random Effects Inverse Variance Weighting; Tophits: No Filtering; DF: Directional Filtering; HF: Heterogeneity Filtering; CI: Confidence Interval

### Sheet: Table S3
Table S2. MR estimate the association between CM and mediators
exposure	outcome (mediator)	id.outcome	method	nsnp	b	se	ci_low	ci_upp	pval	steiger_filtered	outlier_filtered	selection	method2	MOE
CM	BMI	ukb-b-19953	FE IVW	7	0.147889	0.0367507	0.0525769	0.243202	5.71885e-05	FALSE	TRUE	HF	FE IVW - HF	0.64
CM	BMI	ukb-b-19953	FE IVW	10	0.181444	0.031746	0.0714096	0.291479	1.09378e-08	TRUE	FALSE	DF	FE IVW - DF	0.62
CM	BMI	ukb-b-19953	RE IVW	7	0.147889	0.0486288	0.0525769	0.243202	0.0227681	FALSE	TRUE	HF	RE IVW - HF	0.6
CM	BMI	ukb-b-19953	FE IVW	7	0.147889	0.0367507	0.0525769	0.243202	5.71885e-05	TRUE	TRUE	DF + HF	FE IVW - DF + HF	0.6
CM	BMI	ukb-b-19953	RE IVW	7	0.147889	0.0486288	0.0525769	0.243202	0.0227681	TRUE	TRUE	DF + HF	RE IVW - DF + HF	0.59
CM	BMI	ukb-b-19953	FE IVW	10	0.181444	0.031746	0.0714096	0.291479	1.09378e-08	FALSE	FALSE	Tophits	FE IVW - Tophits	0.57
CM	BMI	ukb-b-19953	RE IVW	10	0.181444	0.0561402	0.0714096	0.291479	0.0102899	TRUE	FALSE	DF	RE IVW - DF	0.57
CM	BMI	ukb-b-19953	RE IVW	10	0.181444	0.0561402	0.0714096	0.291479	0.0102899	FALSE	FALSE	Tophits	RE IVW - Tophits	0.56
CM	MDD	ieu-a-1188	FE IVW	9	0.679329	0.128845	0.426794	0.931864	1.34602e-07	FALSE	FALSE	Tophits	FE IVW - Tophits	0.69
CM	MDD	ieu-a-1188	FE IVW	9	0.679329	0.128845	0.426794	0.931864	1.34602e-07	FALSE	TRUE	HF	FE IVW - HF	0.66
CM	MDD	ieu-a-1188	RE IVW	9	0.679329	0.128845	0.426794	0.931864	0.000753041	FALSE	TRUE	HF	RE IVW - HF	0.66
CM	MDD	ieu-a-1188	FE IVW	9	0.679329	0.128845	0.426794	0.931864	1.34602e-07	TRUE	TRUE	DF + HF	FE IVW - DF + HF	0.64
CM	MDD	ieu-a-1188	FE IVW	9	0.679329	0.128845	0.426794	0.931864	1.34602e-07	TRUE	FALSE	DF	FE IVW - DF	0.59
CM	MDD	ieu-a-1188	RE IVW	9	0.679329	0.128845	0.426794	0.931864	0.000753041	TRUE	FALSE	DF	RE IVW - DF	0.53
CM	MDD	ieu-a-1188	RE IVW	9	0.679329	0.128845	0.426794	0.931864	0.000753041	TRUE	TRUE	DF + HF	RE IVW - DF + HF	0.53
CM	MDD	ieu-a-1188	RE IVW	9	0.679329	0.128845	0.426794	0.931864	0.000753041	FALSE	FALSE	Tophits	RE IVW - Tophits	0.49
CM	Smoking initiation	ieu-b-4877	RE IVW	10	0.25327	0.114965	0.0279381	0.478601	0.0550692	FALSE	FALSE	Tophits	RE IVW - Tophits	0.68
CM	Smoking initiation	ieu-b-4877	FE IVW	10	0.25327	0.0566069	0.0279381	0.478601	7.67027e-06	FALSE	FALSE	Tophits	FE IVW - Tophits	0.65
CM	Smoking initiation	ieu-b-4877	FE IVW	6	0.23427	0.0588209	0.118981	0.349559	6.81193e-05	FALSE	TRUE	HF	FE IVW - HF	0.64
CM	Smoking initiation	ieu-b-4877	FE IVW	6	0.23427	0.0588209	0.118981	0.349559	6.81193e-05	TRUE	TRUE	DF + HF	FE IVW - DF + HF	0.62
CM	Smoking initiation	ieu-b-4877	RE IVW	6	0.23427	0.0588209	0.118981	0.349559	0.0105018	FALSE	TRUE	HF	RE IVW - HF	0.61
CM	Smoking initiation	ieu-b-4877	FE IVW	10	0.25327	0.0566069	0.0279381	0.478601	7.67027e-06	TRUE	FALSE	DF	FE IVW - DF	0.58
CM	Smoking initiation	ieu-b-4877	RE IVW	6	0.23427	0.0588209	0.118981	0.349559	0.0105018	TRUE	TRUE	DF + HF	RE IVW - DF + HF	0.56
CM	Smoking initiation	ieu-b-4877	RE IVW	10	0.25327	0.114965	0.0279381	0.478601	0.0550692	TRUE	FALSE	DF	RE IVW - DF	0.53
CM	Alcohol intake frequency	ukb-b-5779	FE IVW	6	0.229653	0.0580254	0.115924	0.343383	7.56406e-05	FALSE	TRUE	HF	FE IVW - HF	0.69
CM	Alcohol intake frequency	ukb-b-5779	RE IVW	6	0.229653	0.0580254	0.115924	0.343383	0.0107664	TRUE	TRUE	DF + HF	RE IVW - DF + HF	0.69
CM	Alcohol intake frequency	ukb-b-5779	RE IVW	6	0.229653	0.0580254	0.115924	0.343383	0.0107664	FALSE	TRUE	HF	RE IVW - HF	0.65
CM	Alcohol intake frequency	ukb-b-5779	FE IVW	6	0.229653	0.0580254	0.115924	0.343383	7.56406e-05	TRUE	TRUE	DF + HF	FE IVW - DF + HF	0.63
CM	Alcohol intake frequency	ukb-b-5779	FE IVW	10	0.221265	0.0478152	0.0738479	0.368681	3.70112e-06	TRUE	FALSE	DF	FE IVW - DF	0.62
CM	Alcohol intake frequency	ukb-b-5779	RE IVW	10	0.221265	0.0752125	0.0738479	0.368681	0.0164371	TRUE	FALSE	DF	RE IVW - DF	0.62
CM	Alcohol intake frequency	ukb-b-5779	FE IVW	10	0.221265	0.0478152	0.0738479	0.368681	3.70112e-06	FALSE	FALSE	Tophits	FE IVW - Tophits	0.58
CM	Alcohol intake frequency	ukb-b-5779	RE IVW	10	0.221265	0.0752125	0.0738479	0.368681	0.0164371	FALSE	FALSE	Tophits	RE IVW - Tophits	0.57
CM	Educational attainment	ebi-a-GCST90029013	RE IVW	10	-0.724881	0.301223	-1.31528	-0.134484	0.0394775	FALSE	FALSE	Tophits	RE IVW - Tophits	0.64
CM	Educational attainment	ebi-a-GCST90029013	FE IVW	10	-0.724881	0.16093	-1.31528	-0.134484	6.65853e-06	TRUE	FALSE	DF	FE IVW - DF	0.62
CM	Educational attainment	ebi-a-GCST90029013	RE IVW	10	-0.724881	0.301223	-1.31528	-0.134484	0.0394775	TRUE	FALSE	DF	RE IVW - DF	0.62
CM	Educational attainment	ebi-a-GCST90029013	FE IVW	6	-0.706297	0.204274	-1.1244	-0.288198	0.00054501	FALSE	TRUE	HF	FE IVW - HF	0.6
CM	Educational attainment	ebi-a-GCST90029013	FE IVW	10	-0.724881	0.16093	-1.31528	-0.134484	6.65853e-06	FALSE	FALSE	Tophits	FE IVW - Tophits	0.57
CM	Educational attainment	ebi-a-GCST90029013	RE IVW	6	-0.706297	0.213316	-1.1244	-0.288198	0.0212161	TRUE	TRUE	DF + HF	RE IVW - DF + HF	0.57
CM	Educational attainment	ebi-a-GCST90029013	RE IVW	6	-0.706297	0.213316	-1.1244	-0.288198	0.0212161	FALSE	TRUE	HF	RE IVW - HF	0.54
CM	Educational attainment	ebi-a-GCST90029013	FE IVW	6	-0.706297	0.204274	-1.1244	-0.288198	0.00054501	TRUE	TRUE	DF + HF	FE IVW - DF + HF	0.54
Abbreviations: CM: Childhood maltreatment; BMI: Body mass index; MDD: Major depressive disorder; FE IVW: Fix Effects Inverse Variance Weighting; RE IVW: Random Effects Inverse Variance Weighting; Tophits: No Filtering; DF: Directional Filtering; HF: Heterogeneity Filtering; CI: Confidence Interval

### Sheet: Table S4
Table S3. MR estimate the association between mediators and OA
exposure (mediator)	exposure.id	outcome (mediator)	method	nsnp	b	se	ci_low	ci_upp	pval	steiger_filtered	outlier_filtered	selection	method2	MOE
BMI	ukb-b-19953	OA	FE IVW	372	0.404029	0.0143023	0.375996	0.432061	1.45923e-175	TRUE	TRUE	DF + HF	FE IVW - DF + HF	0.78
BMI	ukb-b-19953	OA	RE IVW	372	0.404029	0.0143023	0.375996	0.432061	1.72868e-94	FALSE	TRUE	HF	RE IVW - HF	0.75
BMI	ukb-b-19953	OA	FE IVW	436	0.408583	0.0141154	0.370327	0.446839	3.15561e-184	FALSE	FALSE	Tophits	FE IVW - Tophits	0.73
BMI	ukb-b-19953	OA	FE IVW	436	0.408583	0.0141154	0.370327	0.446839	3.15561e-184	TRUE	FALSE	DF	FE IVW - DF	0.7
BMI	ukb-b-19953	OA	RE IVW	372	0.404029	0.0143023	0.375996	0.432061	1.72868e-94	TRUE	TRUE	DF + HF	RE IVW - DF + HF	0.69
BMI	ukb-b-19953	OA	RE IVW	436	0.408583	0.0195185	0.370327	0.446839	8.14295e-68	FALSE	FALSE	Tophits	RE IVW - Tophits	0.68
BMI	ukb-b-19953	OA	RE IVW	436	0.408583	0.0195185	0.370327	0.446839	8.14295e-68	TRUE	FALSE	DF	RE IVW - DF	0.68
BMI	ukb-b-19953	OA	FE IVW	372	0.404029	0.0143023	0.375996	0.432061	1.45923e-175	FALSE	TRUE	HF	FE IVW - HF	0.66
MDD	ieu-a-1187	OA	FE IVW	27	0.127214	0.0312974	0.0642635	0.190165	4.80943e-05	TRUE	TRUE	DF + HF	FE IVW - DF + HF	0.66
MDD	ieu-a-1187	OA	RE IVW	33	0.110077	0.039042	0.0335546	0.186599	0.00818751	FALSE	FALSE	Tophits	RE IVW - Tophits	0.64
MDD	ieu-a-1187	OA	FE IVW	27	0.127214	0.0312974	0.0642635	0.190165	4.80943e-05	FALSE	TRUE	HF	FE IVW - HF	0.64
MDD	ieu-a-1187	OA	RE IVW	33	0.110077	0.039042	0.0335546	0.186599	0.00818751	TRUE	FALSE	DF	RE IVW - DF	0.63
MDD	ieu-a-1187	OA	RE IVW	27	0.127214	0.0321178	0.0642635	0.190165	0.000517689	FALSE	TRUE	HF	RE IVW - HF	0.62
MDD	ieu-a-1187	OA	FE IVW	33	0.110077	0.0273776	0.0335546	0.186599	5.80279e-05	FALSE	FALSE	Tophits	FE IVW - Tophits	0.6
MDD	ieu-a-1187	OA	RE IVW	27	0.127214	0.0321178	0.0642635	0.190165	0.000517689	TRUE	TRUE	DF + HF	RE IVW - DF + HF	0.59
MDD	ieu-a-1187	OA	FE IVW	33	0.110077	0.0273776	0.0335546	0.186599	5.80279e-05	TRUE	FALSE	DF	FE IVW - DF	0.54
Smoking initiation	ieu-b-4877	OA	FE IVW	85	0.155409	0.0214808	0.0847123	0.226107	4.66194e-13	TRUE	FALSE	DF	FE IVW - DF	0.66
Smoking initiation	ieu-b-4877	OA	FE IVW	85	0.155409	0.0214808	0.0847123	0.226107	4.66194e-13	FALSE	FALSE	Tophits	FE IVW - Tophits	0.64
Smoking initiation	ieu-b-4877	OA	FE IVW	63	0.172036	0.0247709	0.119884	0.224189	3.78217e-12	FALSE	TRUE	HF	FE IVW - HF	0.64
Smoking initiation	ieu-b-4877	OA	RE IVW	63	0.172036	0.0266084	0.119884	0.224189	1.79323e-08	FALSE	TRUE	HF	RE IVW - HF	0.61
Smoking initiation	ieu-b-4877	OA	RE IVW	85	0.155409	0.03607	0.0847123	0.226107	4.43821e-05	FALSE	FALSE	Tophits	RE IVW - Tophits	0.6
Smoking initiation	ieu-b-4877	OA	RE IVW	63	0.172036	0.0266084	0.119884	0.224189	1.79323e-08	TRUE	TRUE	DF + HF	RE IVW - DF + HF	0.57
Smoking initiation	ieu-b-4877	OA	FE IVW	63	0.172036	0.0247709	0.119884	0.224189	3.78217e-12	TRUE	TRUE	DF + HF	FE IVW - DF + HF	0.56
Smoking initiation	ieu-b-4877	OA	RE IVW	85	0.155409	0.03607	0.0847123	0.226107	4.43821e-05	TRUE	FALSE	DF	RE IVW - DF	0.51
Alcohol intake frequency	ukb-b-5779	OA	RE IVW	69	0.168313	0.0276876	0.114045	0.222581	6.18416e-08	TRUE	TRUE	DF + HF	RE IVW - DF + HF	0.82
Alcohol intake frequency	ukb-b-5779	OA	FE IVW	94	0.164358	0.0216612	0.0861914	0.242525	3.25666e-14	FALSE	FALSE	Tophits	FE IVW - Tophits	0.8
Alcohol intake frequency	ukb-b-5779	OA	FE IVW	69	0.168313	0.0276876	0.114045	0.222581	1.20929e-09	FALSE	TRUE	HF	FE IVW - HF	0.8
Alcohol intake frequency	ukb-b-5779	OA	RE IVW	69	0.168313	0.0276876	0.114045	0.222581	6.18416e-08	FALSE	TRUE	HF	RE IVW - HF	0.8
Alcohol intake frequency	ukb-b-5779	OA	FE IVW	94	0.164358	0.0216612	0.0861914	0.242525	3.25666e-14	TRUE	FALSE	DF	FE IVW - DF	0.8
Alcohol intake frequency	ukb-b-5779	OA	FE IVW	69	0.168313	0.0276876	0.114045	0.222581	1.20929e-09	TRUE	TRUE	DF + HF	FE IVW - DF + HF	0.79
Alcohol intake frequency	ukb-b-5779	OA	RE IVW	94	0.164358	0.039881	0.0861914	0.242525	8.1754e-05	TRUE	FALSE	DF	RE IVW - DF	0.74
Alcohol intake frequency	ukb-b-5779	OA	RE IVW	94	0.164358	0.039881	0.0861914	0.242525	8.1754e-05	FALSE	FALSE	Tophits	RE IVW - Tophits	0.66
Educational attainment	ebi-a-GCST90029013	OA	FE IVW	207	-0.0457629	0.00475262	-0.0584034	-0.0331225	6.03119e-22	FALSE	FALSE	Tophits	FE IVW - Tophits	0.66
Educational attainment	ebi-a-GCST90029013	OA	RE IVW	207	-0.0457629	0.00644923	-0.0584034	-0.0331225	2.0322e-11	FALSE	FALSE	Tophits	RE IVW - Tophits	0.59
Educational attainment	ebi-a-GCST90029013	OA	RE IVW	207	-0.0457629	0.00644923	-0.0584034	-0.0331225	2.0322e-11	TRUE	FALSE	DF	RE IVW - DF	0.57
Educational attainment	ebi-a-GCST90029013	OA	RE IVW	177	-0.0472152	0.00516158	-0.0573319	-0.0370985	1.4278e-16	FALSE	TRUE	HF	RE IVW - HF	0.56
Educational attainment	ebi-a-GCST90029013	OA	FE IVW	207	-0.0457629	0.00475262	-0.0584034	-0.0331225	6.03119e-22	TRUE	FALSE	DF	FE IVW - DF	0.54
Educational attainment	ebi-a-GCST90029013	OA	FE IVW	177	-0.0472152	0.00516158	-0.0573319	-0.0370985	5.83002e-20	TRUE	TRUE	DF + HF	FE IVW - DF + HF	0.52
Educational attainment	ebi-a-GCST90029013	OA	RE IVW	177	-0.0472152	0.00516158	-0.0573319	-0.0370985	1.4278e-16	TRUE	TRUE	DF + HF	RE IVW - DF + HF	0.48
Educational attainment	ebi-a-GCST90029013	OA	FE IVW	177	-0.0472152	0.00516158	-0.0573319	-0.0370985	5.83002e-20	FALSE	TRUE	HF	FE IVW - HF	0.45
Abbreviations: OA: Osteoarthritis; BMI: Body mass index; MDD: Major depressive disorder; FE IVW: Fix Effects Inverse Variance Weighting; RE IVW: Random Effects Inverse Variance Weighting; Tophits: No Filtering; DF: Directional Filtering; HF: Heterogeneity Filtering; CI: Confidence Interval

### Sheet: Table S5
Table S4. Analysis of potential bias due to samples overalp
	Bias of the observational estimate = 0.4		Bias of the observational estimate = 0.8
Overlap	Bias	Type I Error rate	Bias	Type I Error rate
0	0	0.05	0	0.05
0.1	0	0.05	0	0.05
0.2	0	0.05	0	0.05
0.3	0	0.05	0	0.05
0.4	0	0.05	0	0.05
0.5	0	0.05	0	0.05
0.6	0	0.05	0	0.05
0.7	0	0.05	0	0.05
0.8	0	0.05	0	0.05
0.9	0	0.05	0	0.05
1	0	0.05	0	0.05
In our two-sample Mendelian randomization study, potential bias may arise from the overlap between the instrument-exposure and instrument-outcome datasets, particularly concerning childhood maltreatment and osteoarthritis. This bias has been quantified as detailed by Burgess, Davies, and Thompson using the web application: https://sb452.shinyapps.io/overlap/. We estimated the bias under two scena…
